# Impact of subgroup classificuation accuracy on detecting heterogeneous treatment effects in *Staphylococcus aureus* bacteraemia: A simulation study

**DOI:** 10.64898/2026.07.17.26357924

**Authors:** Fergus Hamilton, Sean Ong, Maaike C Swets, Clark D. Russell, Jonathan Underwood

## Abstract

Staphylococcus aureus bacteraemia (SAB) is clinically heterogeneous. Potential heterogeneous treatment effects (HTE) have recently been identified through analysis of patient subgroups, identified using clinical variables. However, the impact of misclassifying patients into these groups is unclear, and strategies to improve HTE detection remain uncertain.

**Methods:** We performed a simulation study using data from selected randomised trials and observational studies in SAB. We assessed the impact of varying classification accuracy (70%-100%) on i) power, ii) type-I error, and iii) bias in post-hoc analyses of HTE. We then evaluated two strategies to improve performance: enrichment designs, in which only patients predicted to belong to a target subgroup are randomised, and the use of ordinal rather than binary outcomes.

**Results:** Even with perfect classification, post-hoc detection of heterogeneous treatment effects remained highly conditional on subgroup prevalence, baseline mortality, and effect size. One subgroup was detectable at moderate sample sizes; however, power was inadequate for all other subgroups even with sample sizes of 20,000.

Decreasing classification accuracy reduced power, increased type-I error, and introduced bias. Enrichment marginally improved power. Ordinal outcomes substantially improved performance when they matched the treatment-effect structure, but were worse when they did not.

**Conclusions:** Detecting HTE in SAB is challenging, but not uniformly infeasible. Feasibility depends on the interaction between subgroup frequency, baseline risk, classifier performance, and outcome choice. To advance stratified medicine in SAB, research should prioritize robust classifiers, outcome measures matched to the expected mechanism of treatment effect, and trial designs that acknowledge uncertainty in key parameters.
