## Supplementary material for "Impact of subgroup classificuation accuracy on detecting heterogeneous treatment effects in *Staphylococcus aureus* bacteraemia: A simulation study": Sup Tables

### Sheet: Table S1
Table S1. Operating characteristics of binary-outcome simulations by classification accuracy and clinical subphenotype
Type I error is reported for the null-effect subphenotype (A). Power, Type S error (wrong direction among statistically significant estimates), and Type M error (magnitude exaggeration) are reported for subphenotypes B–E.
Clinical subphenotypes: A, elderly/comorbid; B, nosocomial IV; C, metastatic; D, chronic kidney disease (CKD); E, injection-drug use (IDU).
Total trial size	Classification accuracy	Subphenotype	Clinical label	Type I error	Power	Type S error	Type M error
5000	1	A	Elderly/comorbid	0.043
5000	1	B	Nosocomial IV		1	0	1.01
5000	1	C	Metastatic		0.155	0.001	2.55
5000	1	D	CKD		0.179	0.001	2.44
5000	1	E	IDU		0.228	0	2.25
5000	0.7	A	Elderly/comorbid	0.051
5000	0.7	B	Nosocomial IV		0.99	0	0.64
5000	0.7	C	Metastatic		0.032	0.015	2.71
5000	0.7	D	CKD		0.15	0.003	2.43
5000	0.7	E	IDU		0.028	0.024	1.05
5000	0.75	A	Elderly/comorbid	0.052
5000	0.75	B	Nosocomial IV		0.998	0	0.69
5000	0.75	C	Metastatic		0.042	0.009	2.62
5000	0.75	D	CKD		0.158	0.001	2.42
5000	0.75	E	IDU		0.035	0.016	1.12
5000	0.8	A	Elderly/comorbid	0.052
5000	0.8	B	Nosocomial IV		0.999	0	0.75
5000	0.8	C	Metastatic		0.059	0.008	2.63
5000	0.8	D	CKD		0.16	0.002	2.46
5000	0.8	E	IDU		0.053	0.009	1.23
5000	0.85	A	Elderly/comorbid	0.05
5000	0.85	B	Nosocomial IV		1	0	0.81
5000	0.85	C	Metastatic		0.073	0.006	2.56
5000	0.85	D	CKD		0.161	0.003	2.45
5000	0.85	E	IDU		0.072	0.007	1.32
5000	0.9	A	Elderly/comorbid	0.047
5000	0.9	B	Nosocomial IV		1	0	0.88
5000	0.9	C	Metastatic		0.1	0.004	2.59
5000	0.9	D	CKD		0.162	0.001	2.47
5000	0.9	E	IDU		0.092	0.004	1.53
5000	0.95	A	Elderly/comorbid	0.042
5000	0.95	B	Nosocomial IV		1	0	0.94
5000	0.95	C	Metastatic		0.128	0.004	2.55
5000	0.95	D	CKD		0.17	0.002	2.46
5000	0.95	E	IDU		0.133	0.001	1.83
10000	1	A	Elderly/comorbid	0.052
10000	1	B	Nosocomial IV		1	0	1.01
10000	1	C	Metastatic		0.272	0	1.93
10000	1	D	CKD		0.311	0	1.8
10000	1	E	IDU		0.421	0	1.56
10000	0.7	A	Elderly/comorbid	0.056
10000	0.7	B	Nosocomial IV		1	0	0.63
10000	0.7	C	Metastatic		0.05	0.018	1.84
10000	0.7	D	CKD		0.256	0.001	1.76
10000	0.7	E	IDU		0.025	0.018	0.72
10000	0.75	A	Elderly/comorbid	0.057
10000	0.75	B	Nosocomial IV		1	0	0.68
10000	0.75	C	Metastatic		0.061	0.009	1.85
10000	0.75	D	CKD		0.262	0.001	1.8
10000	0.75	E	IDU		0.037	0.013	0.77
10000	0.8	A	Elderly/comorbid	0.055
10000	0.8	B	Nosocomial IV		1	0	0.74
10000	0.8	C	Metastatic		0.09	0.008	1.87
10000	0.8	D	CKD		0.269	0.001	1.76
10000	0.8	E	IDU		0.064	0.009	0.84
10000	0.85	A	Elderly/comorbid	0.051
10000	0.85	B	Nosocomial IV		1	0	0.81
10000	0.85	C	Metastatic		0.127	0.002	1.89
10000	0.85	D	CKD		0.275	0	1.8
10000	0.85	E	IDU		0.092	0.007	0.94
10000	0.9	A	Elderly/comorbid	0.059
10000	0.9	B	Nosocomial IV		1	0	0.87
10000	0.9	C	Metastatic		0.175	0.003	1.89
10000	0.9	D	CKD		0.286	0	1.78
10000	0.9	E	IDU		0.149	0.002	1.04
10000	0.95	A	Elderly/comorbid	0.049
10000	0.95	B	Nosocomial IV		1	0	0.94
10000	0.95	C	Metastatic		0.218	0	1.91
10000	0.95	D	CKD		0.311	0.001	1.79
10000	0.95	E	IDU		0.242	0.001	1.24
Type I error, power, Type S error, and Type M error are proportions except Type M error, which is an exaggeration ratio.

### Sheet: Table S2
Table S2. Required sample sizes by cohort and clinical subphenotype
Required sample sizes are those needed to detect the prespecified subgroup-specific treatment effect. ∞ denotes no finite sample size because the assumed treatment effect is null.
Clinical subphenotypes: A, elderly/comorbid; B, nosocomial IV; C, metastatic; D, chronic kidney disease (CKD); E, injection-drug use (IDU).
Cohort	Subphenotype	Prevalence (%)	Baseline mortality (%)	Required N within subgroup	Required total trial N
ARREST	A	15.2	21.7	∞	∞
ARREST	B	14.1	7.5	142.85	1012
ARREST	C	36.4	19.2	15473.2	42495.4
ARREST	D	16	18.2	6618.77	41463.1
ARREST	E	18.3	2.9	4544.18	24780.5
Edinburgh	A	32.1	43.8	∞	∞
Edinburgh	B	28.8	15.5	85.15	295.44
Edinburgh	C	22.5	24.3	12972.1	57681.8
Edinburgh	D	8.5	26.2	5167.61	60686.3
Edinburgh	E	8.1	5.3	2515	31131.6
Edinburgh 2	A	29.6	48	∞	∞
Edinburgh 2	B	26.6	21	73.21	275.56
Edinburgh 2	C	25.9	14	20058.5	77392.4
Edinburgh 2	D	10.6	38	4329.06	40905.2
Edinburgh 2	E	7.3	4	3311.58	45095.9
IDISA	A	23.3	78	∞	∞
IDISA	B	23.1	39	68.04	295.03
IDISA	C	19.8	46	9366.45	47315.1
IDISA	D	17.6	43	4197.67	23916.9
IDISA	E	16.3	11	1248.19	7645.17
SABG-PCS	A	32.3	78	∞	∞
SABG-PCS	B	31.5	20	74.72	237.05
SABG-PCS	C	16.4	22	13943.1	84895.6
SABG-PCS	D	10.6	31	4710.48	44455.2
SABG-PCS	E	9.1	21	695.46	7609.76
Required total trial size accounts for the prevalence of the relevant subphenotype within each cohort.

### Sheet: Table S3
Table S3. Impact of diagnostic-test performance on enriched-trial feasibility and effect-estimate bias
Each row shows an enrichment strategy for a target subphenotype. Enrolment rate is the expected proportion of screened participants who test positive; OR, odds ratio.
Clinical subphenotypes: A, elderly/comorbid; B, nosocomial IV; C, metastatic; D, chronic kidney disease (CKD); E, injection-drug use (IDU).
Test-performance scenario	Sensitivity (%)	Specificity (%)	Target subphenotype	Required N randomised	Number needed to screen	Enrolment rate	True OR	Observed OR after enrichment	Bias in log-OR
Near-perfect	99	99	B	160	1130	0.141	4.34	3.9	-0.107
High/High	95	95	B	244	1429	0.17	4.34	2.85	-0.421
High Sens/Low Spec	95	70	B	1273	3287	0.387	4.34	1.54	-1.035
Balanced	80	80	B	929	3312	0.28	4.34	1.66	-0.959
Low Sens/High Spec	70	95	B	288	2100	0.137	4.34	2.59	-0.516
Perfect	100	100	B	143	1068	0.134	4.34	4.34	0
Near-perfect	99	99	C	17532	48900	0.359	0.89	0.9	0.007
High/High	95	95	C	31119	84086	0.37	0.89	0.92	0.034
High Sens/Low Spec	95	70	C	228353	429907	0.531	0.89	1.03	0.148
Balanced	80	80	C	2751832	6656800	0.413	0.89	1.01	0.125
Low Sens/High Spec	70	95	C	41438	147376	0.281	0.89	0.93	0.045
Perfect	100	100	C	15474	43508	0.356	0.89	0.89	0
Near-perfect	99	99	D	6732	36531	0.184	1.19	1.19	-0.001
High/High	95	95	D	7138	33982	0.21	1.19	1.19	-0.004
High Sens/Low Spec	95	70	D	8433	20291	0.416	1.19	1.18	-0.011
Balanced	80	80	D	8222	26808	0.307	1.19	1.18	-0.01
Low Sens/High Spec	70	95	D	7289	44017	0.166	1.19	1.18	-0.005
Perfect	100	100	D	6619	37222	0.178	1.19	1.19	0
Near-perfect	99	99	E	8085	43875	0.184	0.56	0.69	0.21
High/High	95	95	E	80929	385303	0.21	0.56	0.92	0.494
High Sens/Low Spec	95	70	E	23990	57725	0.416	0.56	1.12	0.691
Balanced	80	80	E	34828	113558	0.307	0.56	1.1	0.675
Low Sens/High Spec	70	95	E	342048	2065700	0.166	0.56	0.96	0.541
Perfect	100	100	E	4545	25555	0.178	0.56	0.56	0
Bias is the difference between the observed and true treatment effects on the log-odds-ratio scale.

### Sheet: Table S4
Table S4. Comparison of binary and ordinal outcomes: operating characteristics and bias by clinical subphenotype
Binary outcome analyses use death; ordinal analyses use the six-level patient outcome. Type I error is reported for the null-effect subphenotype (A).
Clinical subphenotypes: A, elderly/comorbid; B, nosocomial IV; C, metastatic; D, chronic kidney disease (CKD); E, injection-drug use (IDU).
Total trial size	Outcome type	Subphenotype	Type I error	Power	Type S error	Type M error	Mean absolute bias in log-OR	Mean signed bias in log-OR
2500	Binary (death)	A	0.047
2500	Binary (death)	B		1	0	1.02	0.278	0.035
2500	Binary (death)	C		0.09	0.005	3.58	0.133	-0.001
2500	Binary (death)	D		0.105	0.002	3.49	0.193	0.009
2500	Binary (death)	E		0.061	0	3.18	1.106	-0.475
2500	Ordinal	A	0.053
2500	Ordinal	B		1	0	1	0.167	0.001
2500	Ordinal	C		0.153	0.003	2.56	0.093	-0.002
2500	Ordinal	D		0.173	0.002	2.39	0.132	0.003
2500	Ordinal	E		0.907	0	1.08	0.144	-0.013
5000	Binary (death)	A	0.048
5000	Binary (death)	B		1	0	1.01	0.191	0.015
5000	Binary (death)	C		0.15	0.001	2.53	0.096	0.004
5000	Binary (death)	D		0.181	0.002	2.43	0.132	0.005
5000	Binary (death)	E		0.241	0	2.21	0.431	-0.067
5000	Ordinal	A	0.053
5000	Ordinal	B		1	0	1	0.111	0.002
5000	Ordinal	C		0.3	0.001	1.86	0.069	-0.001
5000	Ordinal	D		0.316	0	1.74	0.092	0
5000	Ordinal	E		0.997	0	1	0.098	0.001
10000	Binary (death)	A	0.052
10000	Binary (death)	B		1	0	1.01	0.145	0.013
10000	Binary (death)	C		0.278	0	1.92	0.071	-0.001
10000	Binary (death)	D		0.319	0	1.8	0.097	0.003
10000	Binary (death)	E		0.413	0	1.53	0.256	-0.013
10000	Ordinal	A	0.038
10000	Ordinal	B		1	0	1	0.084	0
10000	Ordinal	C		0.491	0	1.43	0.049	-0.001
10000	Ordinal	D		0.555	0	1.35	0.065	0.002
10000	Ordinal	E		1	0	1.01	0.071	-0.004
Bias measures are on the log-odds-ratio scale. Type S error is the probability of an estimate in the wrong direction among statistically significant estimates; Type M error is magnitude exaggeration.

### Sheet: Table S5
Table S5. Type I error of binary and ordinal outcomes across trial sizes
Type I error is the proportion of statistically significant findings under the null effect. Binary analyses use death; ordinal analyses use the six-level patient outcome.
Clinical subphenotypes: A, elderly/comorbid; B, nosocomial IV; C, metastatic; D, chronic kidney disease (CKD); E, injection-drug use (IDU).
Total trial size	Outcome type	Type I error	Classification accuracy
500	Binary (death)	0.03	1
500	Ordinal	0.048	1
750	Binary (death)	0.049	1
750	Ordinal	0.046	1
1000	Binary (death)	0.044	1
1000	Ordinal	0.053	1
1250	Binary (death)	0.045	1
1250	Ordinal	0.055	1
1500	Binary (death)	0.046	1
1500	Ordinal	0.048	1
1750	Binary (death)	0.048	1
1750	Ordinal	0.053	1
2000	Binary (death)	0.044	1
2000	Ordinal	0.051	1
2500	Binary (death)	0.047	1
2500	Ordinal	0.053	1
3000	Binary (death)	0.057	1
3000	Ordinal	0.047	1
4000	Binary (death)	0.043	1
4000	Ordinal	0.038	1
5000	Binary (death)	0.048	1
5000	Ordinal	0.053	1
7500	Binary (death)	0.048	1
7500	Ordinal	0.043	1
10000	Binary (death)	0.052	1
10000	Ordinal	0.038	1
15000	Binary (death)	0.062	1
15000	Ordinal	0.046	1
20000	Binary (death)	0.054	1
20000	Ordinal	0.044	1
Classification accuracy is the probability that the observed clinical subphenotype label is correct.

### Sheet: Table S6
Table S6. Power and estimation-bias trade-off of ordinal versus binary outcomes by clinical subphenotype
Binary analyses use death; ordinal analyses use the six-level patient outcome. Positive power gain indicates higher power with the ordinal outcome.
Clinical subphenotypes: A, elderly/comorbid; B, nosocomial IV; C, metastatic; D, chronic kidney disease (CKD); E, injection-drug use (IDU).
Total trial size	Subphenotype	Binary power	Ordinal power	Absolute power gain	Relative power gain (%)	Binary mean absolute bias in log-OR	Ordinal mean absolute bias in log-OR	Binary mean signed bias in log-OR	Ordinal mean signed bias in log-OR	Change in absolute bias	Change in signed bias
2500	B	1	1	0	0	0.278	0.167	0.035	0.001	-0.111	-0.034
2500	C	0.09	0.153	0.063	0.7	0.133	0.093	-0.001	-0.002	-0.04	-0.001
2500	D	0.105	0.173	0.068	0.65	0.193	0.132	0.009	0.003	-0.062	-0.005
2500	E	0.061	0.907	0.846	13.87	1.106	0.144	-0.475	-0.013	-0.961	0.462
5000	B	1	1	0	0	0.191	0.111	0.015	0.002	-0.08	-0.012
5000	C	0.15	0.3	0.15	1	0.096	0.069	0.004	-0.001	-0.026	-0.005
5000	D	0.181	0.316	0.135	0.75	0.132	0.092	0.005	0	-0.04	-0.005
5000	E	0.241	0.997	0.756	3.14	0.431	0.098	-0.067	0.001	-0.333	0.068
10000	B	1	1	0	0	0.145	0.084	0.013	0	-0.06	-0.013
10000	C	0.278	0.491	0.213	0.77	0.071	0.049	-0.001	-0.001	-0.022	0
10000	D	0.319	0.555	0.236	0.74	0.097	0.065	0.003	0.002	-0.031	-0.001
10000	E	0.413	1	0.587	1.42	0.256	0.071	-0.013	-0.004	-0.185	0.009
Bias measures are on the log-odds-ratio scale. A negative change in absolute bias indicates lower absolute bias with the ordinal outcome.

### Sheet: Table S7
Table S7. Calibration of binary and ordinal models under proportional and non-proportional treatment effects
Binary analyses use death. Ordinal (polr) denotes a proportional-odds ordinal logistic regression model. The death-only mechanism changes death odds only; the proportional mechanism applies a common effect across ordinal outcome thresholds.
Clinical subphenotypes: A, elderly/comorbid; B, nosocomial IV; C, metastatic; D, chronic kidney disease (CKD); E, injection-drug use (IDU).
Data-generating mechanism	Subphenotype	Model	True log-OR	Estimated log-OR	Raw bias	Proportional bias
Death-only non-proportional	A	Binary (death)	0	0.01	0.01
Death-only non-proportional	A	Ordinal (polr)	0	0.023	0.023
Death-only non-proportional	B	Binary (death)	1.468	1.496	0.028	0.019
Death-only non-proportional	B	Ordinal (polr)	0.589	0.594	0.005	0.008
Death-only non-proportional	C	Binary (death)	-0.117	-0.137	-0.02	-0.175
Death-only non-proportional	C	Ordinal (polr)	-0.055	-0.063	-0.008	-0.155
Death-only non-proportional	D	Binary (death)	0.174	0.129	-0.045	-0.26
Death-only non-proportional	D	Ordinal (polr)	0.086	0.067	-0.018	-0.213
Death-only non-proportional	E	Binary (death)	-0.58	-0.633	-0.053	-0.091
Death-only non-proportional	E	Ordinal (polr)	-0.04	-0.072	-0.031	-0.774
Proportional-odds	A	Binary (death)	0	0.01	0.01
Proportional-odds	A	Ordinal (polr)	0	0.023	0.023
Proportional-odds	B	Binary (death)	1.468	1.496	0.028	0.019
Proportional-odds	B	Ordinal (polr)	1.468	1.47	0.002	0.002
Proportional-odds	C	Binary (death)	-0.117	-0.147	-0.031	-0.263
Proportional-odds	C	Ordinal (polr)	-0.117	-0.13	-0.014	-0.117
Proportional-odds	D	Binary (death)	0.174	0.114	-0.06	-0.344
Proportional-odds	D	Ordinal (polr)	0.174	0.143	-0.031	-0.179
Proportional-odds	E	Binary (death)	-0.58	-0.633	-0.053	-0.091
Proportional-odds	E	Ordinal (polr)	-0.58	-0.612	-0.032	-0.055
Raw bias is estimated minus true log-odds ratio. Proportional bias is raw bias divided by the true log-odds ratio; it is blank when the true effect is zero.

### Sheet: Table S8
Table S8. Power and bias of binary and ordinal models under proportional and non-proportional treatment effects
Binary analyses use death. Ordinal (polr) denotes a proportional-odds ordinal logistic regression model. The death-only mechanism changes death odds only; the proportional mechanism applies a common effect across ordinal outcome thresholds.
Clinical subphenotypes: A, elderly/comorbid; B, nosocomial IV; C, metastatic; D, chronic kidney disease (CKD); E, injection-drug use (IDU).
Total trial size	Classification accuracy	Data-generating mechanism	Subphenotype	Model	Power	Type S error	Type M error	Proportional bias	RMSE on log-OR scale
3000	1	Death-only non-proportional	B	Binary (death)	0.999	0	1.01	0.013	0.326
3000	1	Death-only non-proportional	B	Ordinal (polr)	0.913	0	1.06	0.006	0.182
3000	1	Death-only non-proportional	C	Binary (death)	0.102	0.003	3.26	0.03	0.158
3000	1	Death-only non-proportional	C	Ordinal (polr)	0.081	0.008	4.82	0.054	0.111
3000	1	Death-only non-proportional	D	Binary (death)	0.134	0.002	3.13	0.035	0.225
3000	1	Death-only non-proportional	D	Ordinal (polr)	0.09	0.006	4.19	0.084	0.152
3000	1	Death-only non-proportional	E	Binary (death)	0.108	0	2.96	-0.551	2.439
3000	1	Death-only non-proportional	E	Ordinal (polr)	0.045	0.02	9.1	0.16	0.159
3000	0.7	Death-only non-proportional	B	Binary (death)	0.918	0	0.67	-0.364	0.603
3000	0.7	Death-only non-proportional	B	Ordinal (polr)	0.615	0	0.85	-0.333	0.262
3000	0.7	Death-only non-proportional	C	Binary (death)	0.03	0.016	3.35	0.849	0.194
3000	0.7	Death-only non-proportional	C	Ordinal (polr)	0.027	0.022	4.71	0.864	0.12
3000	0.7	Death-only non-proportional	D	Binary (death)	0.105	0.001	3.25	-0.05	0.224
3000	0.7	Death-only non-proportional	D	Ordinal (polr)	0.07	0.003	4.17	-0.101	0.145
3000	0.7	Death-only non-proportional	E	Binary (death)	0.039	0.022	1.33	0.936	0.639
3000	0.7	Death-only non-proportional	E	Ordinal (polr)	0.022	0.028	9.04	1.041	0.158
3000	1	Proportional-odds	B	Binary (death)	0.999	0	1.01	0.013	0.326
3000	1	Proportional-odds	B	Ordinal (polr)	1	0	1.01	0.006	0.189
3000	1	Proportional-odds	C	Binary (death)	0.109	0.003	3.33	0.004	0.16
3000	1	Proportional-odds	C	Ordinal (polr)	0.183	0.004	2.4	0.012	0.112
3000	1	Proportional-odds	D	Binary (death)	0.123	0.002	3.2	0.035	0.227
3000	1	Proportional-odds	D	Ordinal (polr)	0.214	0.002	2.23	0.038	0.153
3000	1	Proportional-odds	E	Binary (death)	0.108	0	2.96	-0.551	2.439
3000	1	Proportional-odds	E	Ordinal (polr)	0.943	0	1.03	0.004	0.164
3000	0.7	Proportional-odds	B	Binary (death)	0.927	0	0.66	-0.365	0.603
3000	0.7	Proportional-odds	B	Ordinal (polr)	0.998	0	0.61	-0.393	0.603
3000	0.7	Proportional-odds	C	Binary (death)	0.031	0.019	3.4	0.839	0.192
3000	0.7	Proportional-odds	C	Ordinal (polr)	0.044	0.007	2.26	0.63	0.132
3000	0.7	Proportional-odds	D	Binary (death)	0.104	0.002	3.3	-0.076	0.228
3000	0.7	Proportional-odds	D	Ordinal (polr)	0.132	0.001	2.14	-0.247	0.153
3000	0.7	Proportional-odds	E	Binary (death)	0.025	0.02	1.38	0.944	0.641
3000	0.7	Proportional-odds	E	Ordinal (polr)	0.506	0	0.73	0.474	0.316
RMSE, root mean square error, on the log-odds-ratio scale. Proportional bias is blank where the true effect is zero.

### Sheet: Table S9
Table S9. Sensitivity of ordinal power to 5-point versus 6-point outcome scales
Focused analysis at total trial size 3,000, based on 1,000 replicates per scenario. Positive differences indicate higher power for the 5-point ordinal scale.
Clinical subphenotypes: A, elderly/comorbid; B, nosocomial IV; C, metastatic; D, chronic kidney disease (CKD); E, injection-drug use (IDU).
Total trial size	Classification accuracy	Data-generating mechanism	Subgroup	Power: 5-point ordinal scale	Power: 6-point ordinal scale	Difference (5 minus 6)
3000	1	Death-only non-proportional	B	0.945	0.913	0.032
3000	1	Death-only non-proportional	C	0.077	0.081	-0.004
3000	1	Death-only non-proportional	D	0.074	0.09	-0.016
3000	1	Death-only non-proportional	E	0.043	0.045	-0.002
3000	1	Proportional-odds	B	1	1	0
3000	1	Proportional-odds	C	0.166	0.183	-0.017
3000	1	Proportional-odds	D	0.201	0.214	-0.013
3000	1	Proportional-odds	E	0.906	0.943	-0.037
3000	0.7	Death-only non-proportional	B	0.666	0.615	0.051
3000	0.7	Death-only non-proportional	C	0.024	0.027	-0.003
3000	0.7	Death-only non-proportional	D	0.058	0.07	-0.012
3000	0.7	Death-only non-proportional	E	0.029	0.022	0.007
3000	0.7	Proportional-odds	B	1	0.998	0.002
3000	0.7	Proportional-odds	C	0.046	0.044	0.002
3000	0.7	Proportional-odds	D	0.129	0.132	-0.003
3000	0.7	Proportional-odds	E	0.374	0.506	-0.132
Power is the proportion of statistically significant estimates in the correct treatment-effect direction.
